# Estimating and visualising multivariable Mendelian randomization analyses within a radial framework

**DOI:** 10.1101/2023.04.04.23288134

**Authors:** Wes Spiller, Jack Bowden, Eleanor Sanderson

## Abstract

**Background:** Multivariable Mendelian randomization (MVMR) is a statistical approach using genetic variants as instrumental variables to estimate direct causal effects of multiple exposures on an outcome simultaneously. In univariable MR findings are typically illustrated through plots created using summary data from genome-wide association studies (GWAS), yet analogous plots for MVMR have so far been unavailable due to the multidimensional nature of the analysis.

**Methods:** We propose a radial formulation of MVMR, and an adapted Galbraith radial plot, which allows for the direct effect of each exposure within an MVMR analysis to be visualised. Radial MVMR plots facilitate the detection of outlier variants, indicating violations of one or more assumptions of MVMR. In addition, the RMVMR R package is presented as accompanying software for implementing the methods described.

**Results:** We demonstrate the effectiveness of the radial MVMR approach through simulations and applied analyses, estimating the effect of lipid fractions on coronary heart disease (CHD). We find evidence of a protective effect of high-density lipoprotein (HDL) and a positive effect of low-density lipoprotein (LDL) on CHD, however, the protective effect of HDL appeared to be smaller in magnitude when removing outlying variants. In combination with simulated examples, we highlight how important features of MVMR analyses can be explored using a range of tools incorporated within the RMVMR R package.

**Conclusions:** Radial MVMR effectively visualises causal effect estimates, and provides valuable diagnostic information with respect to the underlying assumptions of MVMR.
