## Supplementary material for "Estimating and visualising multivariable Mendelian randomization analyses within a radial framework": Code,data, and additional information: applied_data.csv

SNP	gammaX1hat	gammaX2hat	gammaX3hat	segammaX1hat	segammaX2hat	segammaX3hat	gammaYhat	segammaYhat	pgammaX1hat	pgammaX2hat	pgammaX3hat
rs10019888	-0.027	0.0182	0.0228	0.0046	0.005	0.0045	0.006142	0.0133297	4.90095e-08	0.000323199	2.28302e-06
rs1004165	-0.0137	0.0557	0.0051	0.0059	0.0063	0.0055	0.007746	0.0097874	0.0213998	3.43005e-20	0.6434
rs10087900	-0.0231	0.0114	0.008	0.0036	0.0039	0.0035	-0.014358	0.010286	2.174e-09	0.00254402	0.0780998
rs10091952	0.0067	0.0229	0.0142	0.0037	0.0039	0.0036	-0.002356	0.0100155	0.1057	2.54302e-08	0.000264801
rs10128711	0.0056	0.034	0.01	0.0041	0.0044	0.004	0.01762	0.0100307	0.2322	9.2045e-13	0.0218801
rs102275	-0.0391	-0.0512	0.0459	0.0035	0.0038	0.0034	-0.020886	0.0099579	6.40472e-28	7.60501e-40	4.2658e-40
rs1025447	-0.0088	0.0418	0.0063	0.0044	0.0048	0.0043	0.037543	0.0122	0.136	3.78181e-16	0.1664
rs103294	0.0523	0.0073	-0.0021	0.0044	0.0047	0.0042	-0.008202	0.0119534	3.99485e-30	0.1225	0.752101
rs10468017	0.1179	0.002	0.0379	0.0038	0.0042	0.0039	0.015171	0.0105423	1.2106e-188	0.746799	7.55962e-21
rs1047891	-0.0269	0.0079	0	0.0039	0.0042	0.0038	-0.025363	0.010765	8.72991e-10	0.1422	0.8602
rs10501321	0.0483	-0.0087	-0.0216	0.0036	0.0039	0.0035	0.00368	0.0097178	3.54079e-38	0.0423897	1.41198e-08
rs10761771	0.0198	0.0109	-0.0267	0.0034	0.0037	0.0033	0.012196	0.0091508	4.12003e-09	0.00349004	5.61306e-17
rs10808546	0.0409	-0.0536	-0.0767	0.0034	0.0037	0.0033	-0.039749	0.0097048	4.10582e-30	1.50904e-44	1.1695e-108
rs11045163	0.0217	-0.0055	-0.0097	0.0035	0.0037	0.0034	-0.005098	0.0095277	3.19602e-09	0.1632	0.00285102
rs11065987	-0.0222	-0.0269	0.0072	0.0035	0.0038	0.0034	0.059927	0.0107531	1.22501e-09	1.20393e-11	0.2049
rs11136344	-0.0029	0.0329	-0.0072	0.005	0.0054	0.0049	0.000489	0.0096657	0.4686	1.73201e-08	0.328
rs11153594	-0.0084	-0.0262	-0.0123	0.0034	0.0037	0.0034	0.015244	0.0099405	0.0193402	8.82673e-11	0.00124799
rs11206514	-0.015	0.0507	0.0049	0.0038	0.0041	0.0037	0.006529	0.0102251	0.000926403	9.94947e-33	0.515901
rs11244084	0.0221	0.0696	-0.013	0.0098	0.0104	0.0094	0.10192	0.0221796	0.0473097	7.85778e-11	0.1276
rs11563251	0.0058	0.0345	0.0083	0.0057	0.0062	0.0056	0.013868	0.0150873	0.3648	4.49904e-08	0.0825696
rs11650232	-0.0048	0.0221	0.0096	0.0036	0.0039	0.0035	0.007242	0.010387	0.2015	3.19198e-08	0.0272301
rs11765979	0.0412	-0.0111	-0.0247	0.0048	0.0052	0.0047	-0.019222	0.0093235	3.111e-17	0.03264	2.32001e-07
rs11789603	0.06	0.0196	0.0136	0.006	0.0065	0.0059	0.020591	0.0145072	3.69488e-21	0.00203002	0.0345199
rs12133576	-0.0243	-0.0104	0.009	0.0035	0.0038	0.0034	0.005866	0.0095462	6.15035e-11	0.00383001	0.01193
rs12145743	0.0203	-0.0042	-0.0123	0.0036	0.0039	0.0036	0.003401	0.0102881	1.80302e-08	0.3381	0.000555495
rs12412743	-0.0291	-0.023	0.0238	0.0045	0.0049	0.0044	0.012143	0.0116568	1.30701e-09	3.88696e-06	3.77103e-07
rs1250229	-0.0034	0.0243	0.0089	0.0039	0.0042	0.0038	-0.033837	0.0108975	0.4044	3.12997e-08	0.0139399
rs1260326	0.0113	-0.0206	-0.1148	0.0035	0.0037	0.0034	0.003257	0.0096201	0.001737	1.509e-07	1e-200
rs12740374	0.0343	-0.161	-0.011	0.0041	0.0044	0.004	-0.113549	0.011482	1.68694e-15	1e-200	0.00750706
rs12748152	-0.0506	0.0499	0.0372	0.0062	0.0066	0.0059	0.013671	0.0185515	9.73644e-16	3.20922e-12	1.09999e-09
rs12801636	0.0235	0.0078	-0.0177	0.0042	0.0045	0.004	-0.04993	0.0109584	3.14702e-08	0.1447	1.34899e-05
rs13076253	-0.0283	-0.0077	0.0135	0.0048	0.0052	0.0047	-0.000612	0.0131733	4.96101e-09	0.1148	0.00583499
rs13099479	0.036	-0.015	-0.0158	0.0062	0.0066	0.006	0.012138	0.0186308	1.81899e-08	0.0163099	0.0173002
rs13107325	-0.0708	-0.0156	0.0309	0.0078	0.0083	0.0077	-0.00667	0.0223469	1.06488e-15	0.0573997	3.98098e-05
rs13702	0.1058	-0.0104	-0.1069	0.0038	0.004	0.0037	-0.04602	0.0106531	1.27938e-160	0.0270901	6.56145e-187
rs1515110	-0.0323	0.0063	0.0265	0.0035	0.0037	0.0034	0.036763	0.0101621	8.03711e-18	0.0936203	8.53493e-14
rs1689797	-0.0358	0.0142	0.0106	0.0036	0.0039	0.0035	0.009721	0.009821	2.85167e-21	0.0004923	0.0241702
rs16942887	0.0831	0.0011	-0.0115	0.0051	0.0054	0.005	0.013367	0.0135524	8.28133e-54	0.798	0.0295897
rs16965220	0.0219	-0.0136	-0.0101	0.0037	0.004	0.0037	0.010138	0.0099655	7.90897e-09	0.00164301	0.00720294
rs17134533	-0.0081	-0.0062	-0.0324	0.0047	0.0051	0.0045	0.002604	0.0135676	0.0651598	0.272	7.19946e-12
rs17145738	0.0408	0.0039	-0.1149	0.0053	0.0057	0.0053	0.00782	0.0145648	4.95222e-13	0.5431	9.42106e-99
rs17173637	-0.0363	0.0069	0.0211	0.0057	0.0062	0.0056	0.00937	0.0170155	1.89898e-08	0.3811	0.00103901
rs17345563	0.0143	-0.0358	-0.015	0.0053	0.0057	0.0052	-0.016222	0.0141738	0.004617	2.03498e-09	0.00390202
rs17508045	0.0085	-0.0488	0.0083	0.0061	0.0066	0.006	-0.020162	0.018218	0.0466198	4.91021e-12	0.3995
rs1801689	-0.0354	0.1028	-0.0241	0.0136	0.0139	0.0132	0.042712	0.0362035	0.00852806	9.80844e-12	0.1471
rs181360	-0.0376	-0.0074	-0.0091	0.0042	0.0045	0.0041	-0.00785	0.0108182	9.23847e-18	0.0792994	0.0281203
rs1866956	0.0217	0.0024	-0.0211	0.0037	0.004	0.0036	-0.011682	0.0099449	7.96398e-10	0.3452	3.60903e-09
rs1877031	0.0336	0.0058	-0.0082	0.0036	0.0038	0.0035	-0.018478	0.0098254	1.20393e-19	0.2403	0.0373396
rs1883025	-0.0698	-0.0296	-0.0219	0.0041	0.0044	0.004	-0.025887	0.0104565	1.49589e-65	6.14045e-11	2.90797e-07
rs1936800	-0.02	0.0062	0.0175	0.0034	0.0037	0.0033	0.009274	0.0092062	3.05499e-10	0.2015	3.78896e-07
rs1948759	-0.0105	0.0429	0.0282	0.0067	0.0073	0.0065	0.014868	0.0135698	0.1964	1.34701e-08	2.23301e-05
rs2013208	0.0254	5e-04	-0.0036	0.0036	0.0038	0.0034	-0.024706	0.0095918	8.91661e-12	0.9736	0.4822
rs205262	-0.0283	-0.0088	0.0028	0.0039	0.0041	0.0038	0.034077	0.0107889	3.87793e-13	0.0313199	0.8033
rs2066714	0.0453	0.0173	0.0202	0.0071	0.0078	0.0071	0.046286	0.0128691	7.25805e-10	0.0403803	0.00562497
rs2068888	0.0193	-0.0166	-0.0241	0.0035	0.0038	0.0034	-0.039094	0.0096853	2.15001e-06	3.88499e-05	1.6819e-11
rs2075650	-0.0554	0.1767	0.0436	0.0051	0.0055	0.0049	0.071112	0.0148255	9.71628e-26	1e-200	2.30781e-21
rs2088487	0.0167	-0.0954	-0.014	0.0092	0.0101	0.0093	-0.016425	0.0202308	0.2343	9.13272e-18	0.2496
rs2112347	0.0123	0.0443	-0.002	0.0035	0.0038	0.0034	-0.005855	0.0096581	0.000478895	4.42996e-30	0.5582
rs217181	-0.0127	-0.0546	-0.0148	0.0045	0.0049	0.0044	-0.024257	0.0121131	0.0184098	1.1311e-25	0.000178201
rs217406	-0.0128	0.0388	0.0136	0.0048	0.0052	0.0047	0.028487	0.0142031	0.01493	4.08978e-14	0.01166
rs2241210	0.0332	0.0078	0.0029	0.0035	0.0037	0.0033	0.005291	0.0092192	2.48886e-20	0.0854791	0.2466
rs2241770	-0.0989	0.017	0.0153	0.0057	0.0062	0.0057	0.022757	0.0155848	6.78422e-60	0.0142099	0.00725504
rs2250802	-0.034	-0.0296	0.023	0.0038	0.004	0.0037	-0.010815	0.0104022	2.02209e-17	3.93459e-13	1.21001e-10
rs2278236	0.0331	0.0067	-0.0141	0.0035	0.0038	0.0034	-0.023612	0.0097808	3.18493e-18	0.1268	0.000151799
rs2288912	0.0297	-0.0223	0.0135	0.0036	0.0039	0.0035	0.015778	0.009846	7.14825e-15	7.21008e-08	9.55697e-06
rs2293889	0.0312	-0.0147	-0.0062	0.0035	0.0038	0.0034	-0.006968	0.0095592	4.27071e-17	0.000242298	0.1514
rs2294261	0.0085	-0.0333	-0.0021	0.0035	0.0037	0.0034	0.002325	0.0096461	0.0206101	6.57052e-17	0.5866
rs2390536	-9e-04	0.0223	0.0034	0.0035	0.0038	0.0035	-0.021943	0.0104141	0.7086	2.037e-08	0.3859
rs2454722	0.0351	0.0089	-0.0067	0.0044	0.0047	0.0043	-0.001882	0.0122032	3.30826e-14	0.0715797	0.0773891
rs2602836	-0.0192	7e-04	0.009	0.0034	0.0037	0.0033	-0.000985	0.0097461	4.96398e-08	0.8305	0.02119
rs2606736	-0.0246	1e-04	0.0193	0.0043	0.0046	0.0041	0.018048	0.0093757	4.79899e-08	0.9103	3.18398e-05
rs2642438	0.0303	0.0352	-0.0172	0.0039	0.0042	0.0038	0.007604	0.0107411	7.78037e-14	7.31813e-16	5.27206e-06
rs267733	0.0161	-0.0331	-0.0025	0.005	0.0053	0.0048	0.019823	0.0142585	0.00358402	5.28506e-09	0.6158
rs2710642	-0.0096	0.0239	0.0065	0.0035	0.0038	0.0034	0.029966	0.0099688	0.00768706	6.08906e-09	0.04705
rs2745865	0.0014	-0.0399	0.0024	0.006	0.0069	0.0064	-0.037654	0.0141738	0.4613	3.19198e-08	0.716401
rs2886232	0.0073	-0.0451	-0.0023	0.006	0.0064	0.0058	-0.010537	0.0179877	0.2335	3.87614e-11	0.612099
rs2925979	0.0351	0.0031	-0.0205	0.0037	0.004	0.0036	-0.016408	0.0103283	1.32099e-19	0.6297	2.13599e-07
rs3106166	-0.0053	0.0148	0.0202	0.0035	0.0037	0.0034	0.044507	0.0094343	0.1641	0.000142498	5.48706e-09
rs3198697	0.0163	0.0096	-0.0198	0.0035	0.0037	0.0034	-0.021634	0.0100839	3.27997e-05	0.00686294	2.20699e-08
rs35633988	0.0076	-0.0302	-0.0088	0.0049	0.0052	0.0048	0.026955	0.0120088	0.1766	3.209e-08	0.0539796
rs3741414	0.0296	-0.0159	-0.028	0.004	0.0043	0.0039	-0.012127	0.0121587	6.09537e-14	0.000340902	1.44311e-13
rs3745148	0.0139	-0.0497	-0.0018	0.0081	0.0089	0.0078	-0.054505	0.0151384	0.0341099	3.94103e-08	0.8027
rs3761445	-0.0158	0.0081	0.0232	0.0035	0.0037	0.0034	-0.003165	0.0093909	3.94303e-06	0.0398804	8.06121e-12
rs3780181	-0.0038	-0.0445	0.0069	0.0068	0.0074	0.0066	-0.008171	0.0182614	0.5416	1.76401e-09	0.490999
rs3798167	0.0014	-0.0343	-0.013	0.0044	0.0047	0.0042	-0.008423	0.011269	0.8957	3.79927e-12	0.00414
rs3822072	-0.0251	0.0074	0.0182	0.0034	0.0037	0.0034	0.019037	0.0093626	4.05789e-12	0.0370997	5.74394e-07
rs3861397	-0.024	0.008	0.0237	0.0036	0.0039	0.0035	0.007239	0.010009	8.4004e-11	0.0342697	1.07999e-10
rs38855	0.0146	-0.001	-0.0187	0.0034	0.0036	0.0033	-0.003266	0.0091997	9.04607e-05	0.9734	2.10902e-08
rs4142995	-0.0263	-0.0075	0.0093	0.0037	0.004	0.0036	-0.014411	0.009355	9.36483e-12	0.0904503	0.00875891
rs4148005	-0.0283	0.015	0.0066	0.0036	0.0039	0.0035	0.028512	0.0098786	5.74249e-14	0.000149101	0.0437301
rs4240624	0.0818	0.0672	-0.0278	0.0058	0.0063	0.0057	0.000362	0.0159976	1.32312e-45	2.61698e-23	1.09401e-06
rs424346	0.0679	7e-04	0.0292	0.0113	0.0125	0.0116	0.04202	0.0271222	4.84005e-08	0.6627	0.01123
rs4253772	-0.0015	0.0313	0.02	0.0056	0.006	0.0055	0.036329	0.0161073	0.9096	4.33401e-08	0.000578296
rs4379922	0.0247	0.0015	-0.0066	0.0036	0.0038	0.0034	0.024968	0.0096375	9.55873e-12	0.7365	0.0348899
rs4393322	-0.0115	0.0284	0.0099	0.0046	0.005	0.0046	0.018533	0.0102664	0.0238501	3.92302e-08	0.1015
rs4465830	-0.0597	0.009	0.0534	0.0044	0.0047	0.0043	-0.026033	0.0123173	5.17488e-40	0.0599294	2.98401e-34
rs4530754	8e-04	0.0275	0.0015	0.0034	0.0036	0.0033	-0.035257	0.0094484	0.9344	3.57602e-12	0.742099
rs4650994	-0.021	0.0027	0.0024	0.0034	0.0036	0.0033	0.028675	0.0091432	6.69607e-09	0.3384	0.398
rs4660293	-0.0353	0.0105	0.0203	0.004	0.0043	0.0039	0.019003	0.01186	2.86286e-18	0.0123299	2.87303e-07
rs4693156	0.0197	-0.0148	-0.0269	0.0035	0.0037	0.0034	0.00227	0.0094006	5.16595e-08	0.000350397	4.10204e-14
rs4722551	0.0101	0.0391	-0.0267	0.0045	0.0049	0.0044	0.007866	0.0134785	0.0247201	3.94912e-14	1.583e-09
rs4846914	0.0479	-0.0043	-0.0401	0.0034	0.0037	0.0034	-0.03077	0.0095245	3.51318e-41	0.2335	7.19946e-31
rs4917014	0.0222	0.0047	-0.0012	0.0036	0.0039	0.0035	-0.026796	0.0099688	1.02601e-08	0.2462	0.8869
rs492399	-0.0016	-0.0629	0.0147	0.0095	0.0102	0.0092	0.011164	0.0241958	0.8621	1.22501e-09	0.1998
rs492571	-0.0663	-0.0033	0.0799	0.009	0.0097	0.0088	-0.004316	0.0221058	1.26503e-12	0.472	6.73752e-17
rs4939883	0.0799	0.0211	0.0052	0.0045	0.0048	0.0043	-0.025045	0.0122652	1.79597e-66	1.47099e-05	0.3813
rs4942486	0.0136	-0.0243	-0.0071	0.0034	0.0037	0.0033	-0.021101	0.009115	0.000116001	2.261e-11	0.0237898
rs4969178	0.0263	0.011	-0.0175	0.0035	0.0037	0.0034	-0.005168	0.0095723	1.53215e-12	0.00819804	5.69705e-06
rs4983559	-0.0197	-0.0026	1e-04	0.0036	0.0038	0.0035	0.013962	0.0101817	9.56511e-09	0.5827	0.9709
rs499974	-0.0263	0.0012	-0.009	0.0044	0.0047	0.0042	0.009428	0.0121196	1.12001e-08	0.8261	0.0541103
rs558971	0.0106	0.0382	0.0031	0.0034	0.0037	0.0033	0.021431	0.0093844	0.001036	5.5552e-24	0.4057
rs5930	-0.0084	0.053	0.0012	0.0037	0.004	0.0036	0.029763	0.0096668	0.0192101	3.70766e-38	0.6699
rs6016381	0.0084	-0.0363	-0.0144	0.0035	0.0038	0.0034	-0.024288	0.0094615	0.0608205	6.84857e-20	1.99301e-05
rs6031587	-0.0488	-0.0206	-0.0039	0.0074	0.0081	0.0073	-0.003652	0.0155229	1.91902e-09	0.0109701	0.4744
rs6066141	0.0124	-0.0079	-0.0297	0.0054	0.0059	0.0053	-0.015389	0.0109844	0.00476201	0.1917	2.339e-08
rs6129784	0.0036	0.0353	0.0054	0.0046	0.005	0.0045	0.036213	0.0110822	0.3939	4.37724e-13	0.08531
rs631106	-0.0157	-0.0488	-0.0678	0.0037	0.004	0.0036	-0.011414	0.0098047	4.91904e-05	1.58198e-31	6.2044e-77
rs633695	0.0885	-0.001	0.0305	0.0054	0.0059	0.0054	0.018281	0.0098971	7.81988e-58	0.8249	3.10099e-08
rs6450176	-0.0254	0.0104	0.0191	0.0039	0.0042	0.0038	0.029672	0.0101925	6.87496e-10	0.0117801	3.61302e-07
rs6567160	-0.0257	5e-04	0.0117	0.0041	0.0044	0.004	0.057739	0.0105597	2.91803e-09	0.8588	0.000841298
rs6709904	-0.0096	-0.055	0.0022	0.0079	0.0085	0.0077	-0.025174	0.0146256	0.2961	4.57699e-10	0.5974
rs6759321	0.0154	0.0244	8e-04	0.0039	0.0042	0.0039	0.011155	0.011369	0.000546097	7.787e-09	0.6201
rs676210	0.066	-0.0589	-0.0733	0.004	0.0043	0.0039	0.004848	0.0105271	2.34477e-54	4.11244e-39	3.28398e-71
rs680379	-1e-04	0.0243	-0.0016	0.0035	0.0038	0.0034	0.006186	0.0095766	0.753101	7.96306e-10	0.4286
rs6805251	-0.02	-0.012	0.0011	0.0035	0.0037	0.0034	0.014206	0.0093137	1.33199e-08	0.00185699	0.994
rs6831256	-0.0131	0.0188	0.0258	0.0036	0.0038	0.0035	0.027643	0.0095234	0.00296497	9.06692e-07	1.60214e-12
rs686030	0.055	0.0085	0.025	0.0049	0.0052	0.0048	-0.021993	0.014353	4.2924e-27	0.2363	2.22602e-07
rs687339	-0.0316	0.011	0.0291	0.0042	0.0045	0.004	0.038087	0.0112397	7.10722e-13	0.00996805	2.50784e-12
rs6923877	0.0157	-0.0314	-0.0135	0.005	0.0054	0.0048	-0.040475	0.0095929	0.000983694	1.63099e-08	0.00756101
rs702485	0.0243	0.001	-0.0016	0.0034	0.0037	0.0033	-0.012116	0.0095125	6.4506e-12	0.7866	0.4754
rs7112577	0.0826	-0.0057	-0.0648	0.0129	0.014	0.0128	-0.027254	0.0265725	2.34002e-10	0.8084	1.826e-07
rs7250658	0.0199	-0.0555	-0.0509	0.0063	0.0067	0.0061	0.006662	0.011407	0.00406996	2.03095e-16	9.517e-16
rs7254425	0.0248	-0.0562	-0.0175	0.0057	0.0063	0.0056	-0.022747	0.0098319	5.38505e-06	2.07491e-17	0.00197102
rs72555385	-0.0366	-0.0033	0.0749	0.0127	0.0134	0.0124	0.025742	0.0293252	0.00291702	0.6884	3.755e-09
rs7264396	-0.0054	-0.0246	-0.0108	0.0042	0.0045	0.0041	-0.008065	0.0104446	0.0602199	4.41205e-08	0.00258297
rs7306660	-0.0345	0.007	0.0082	0.0036	0.0038	0.0035	0.013501	0.0097993	3.34118e-19	0.1446	0.0633301
rs731839	0.022	0.0018	-0.0224	0.0037	0.004	0.0036	-0.027621	0.0096809	3.44096e-09	0.517101	2.651e-09
rs737337	-0.0565	-0.0071	0.0107	0.0061	0.0066	0.0059	0.02134	0.0146311	4.56352e-17	0.2551	0.1221
rs749767	0.0072	-0.0164	-0.0199	0.0035	0.0037	0.0034	-0.005918	0.01006	0.0911402	2.30102e-05	5.97806e-09
rs7566040	0.0183	-0.053	-0.0121	0.0048	0.0053	0.0048	-0.034272	0.009418	0.000938793	1.03205e-20	0.00612407
rs7607980	0.0447	-0.0065	-0.0362	0.0052	0.0056	0.005	-0.029231	0.0149168	1.80717e-15	0.2882	2.4088e-12
rs7616006	-0.0139	-0.025	-0.0049	0.0034	0.0037	0.0033	-0.015742	0.0095267	4.67498e-05	2.53501e-10	0.0652094
rs7640978	3e-04	-0.0392	-0.0178	0.0064	0.0069	0.0063	-0.042583	0.0174174	0.722199	9.83694e-09	0.00553898
rs79058517	-0.0134	0.0531	0.0051	0.0081	0.0086	0.0078	0.031951	0.0157608	0.13	6.96194e-09	0.5953
rs8017377	-0.0037	0.0303	0.0056	0.0036	0.0038	0.0035	0.007526	0.0101763	0.4343	2.51594e-15	0.1417
rs8070463	0.012	0.0254	-0.015	0.0034	0.0037	0.0033	0.005797	0.0093376	0.001457	4.28253e-11	1.82802e-05
rs8176693	0.0271	-0.0475	0.0055	0.0062	0.0066	0.0061	-0.014823	0.0136817	2.13e-05	2.1712e-11	0.7272
rs838876	-0.0493	0.003	0.0052	0.0039	0.0042	0.0037	0.027599	0.0103696	7.32487e-33	0.4417	0.3767
rs9457931	-0.0552	0.016	0.0056	0.0073	0.0079	0.0073	0.020467	0.0142976	7.29625e-13	0.0695905	0.5433
rs964184	0.1065	-0.0855	-0.2341	0.0071	0.0078	0.0069	-0.049958	0.0123988	6.08555e-48	2.00817e-26	1e-200
rs970548	0.0258	0.0157	0.0025	0.0039	0.0042	0.0038	0.004782	0.0108769	1.706e-10	0.000664707	0.4594
rs998584	-0.026	5e-04	0.0293	0.0038	0.004	0.0037	0.041945	0.0098862	2.26882e-11	0.9359	3.42373e-15
rs9989419	0.1473	-0.0277	-0.0243	0.0036	0.0039	0.0035	-0.008805	0.009544	1e-200	2.49402e-12	1.05196e-11
